# Identifying socio-economic barriers to antibiotic resistance stewardship in the Dairy Industry in LICs and LMICs

**DOI:** 10.1101/2025.01.20.25320874

**Authors:** Harshita Singh, Awanish Kumar Singh, Gargi Singh

**Affiliations:** Department of Civil Engineering, Indian Institute of Technology, Roorkee - 247667, India; College of Veterinary & Animal Science, G.B. Pant University of Agriculture and Technology, Pantnagar, Udham Singh Nagar – 263145

## Abstract

Antibiotic resistance (ABR) is a severe global public health threat, particularly in low- and middle-income countries (LICs and LMICs), where socio-economic and infrastructural factors impede effective ABR management. Here, we identify critical challenges, including disparity in the volume of research related to ABR stewardship for the dairy industry, that hinder the success of national action plans in LICs and LMICs. We conducted a literature review to pinpoint specific challenges to ABR stewardship in LICs and LMICs and employed generalised linear models to evaluate the predictive influence of dairy-related, socio-economic, and environmental factors on progress in antimicrobial resistance stewardship using TrACSS scores. We ascertained six key themes in otherwise interconnected challenges that critically limit ABR stewardship in LICs and LMICs: (i) lack of awareness among stakeholders, (ii) ineffective regulations, (iii) insufficient surveillance and monitoring, (iv) inadequate veterinary health infrastructure, (v) economic constraints, and (vi) certain cultural beliefs and traditional practices. Generalised linear regression models confirmed that effective surveillance, robust health and diagnostic infrastructure, and economic affluence significantly determine the progress of ABR stewardship in a country, as reported by TrACSS scores. However, the substantially sparse knowledge on the impact of dairy farms on environmental resistome generated in LICs and LMICs raises the concern that the interventions for the dairy industry in these countries are not informed by the actual local and national conditions.
