## Supplemental Information 2 for "Identifying socio-economic barriers to antibiotic resistance stewardship in the Dairy Industry in LICs and LMICs"

### Sheet: AST
doi	Tittle	Author	Year	Journal	Country	ig	Guidelines	Sample_type	Bacteria	No of isolates	AMR susceptibility
10.7717/peerj.11108	Epidemiology of antimicrobial resistance (AMR) on California dairies: descriptive and cluster analyses of AMR phenotype of fecal commensal bacteria isolated from adult cows	Essam M. Abdelfattah et al.	2021	PEERJ	USA	HIC	CLSI	Fresh fecal samples	E. coli	2169	Florfenicol (83.31% ± 0.80), Sulphadimethoxine (32.45%), Ampicillin (1.10% ± 0.21), Ceftiofur (1.93% ± 0.29), Danofloxacin (4.01% ± 0.42), Enrofloxacin (3.31% ± 0.38), Gentamicin (0.32% ± 0.12), Neomycin (1.61% ± 0.27)
					USA		CLSI		Enterococcus spp./Streptococcus spp. (ES)	2157	Tildipirosin (50.18% ± 1.10), Tilmicosin (48% ± 1.10), Tiamulin (42%), Florfenicol (46% ± 1.10), Ampicillin (0.23%), Penicillin (0.20%).
https://doi.org/10.1016/j.envint.2022.107516	Antimicrobial resistance in dairy slurry tanks: A critical point for measurement and control	Michelle Baker et al.	2022	Environment International	England	HIC	CLSI	slurry	E. coli	811	Ampicillin (34.6 %), Cefpodoxime (39.3 %), Cefotaxime (29.6 %), Streptomycin (26.5 %).Tetracycline (13.6 %), Chloramphenicol (10.7 %), Nalidixic acid (9.6 %)
https://doi.org/10.2460/javma.228.7.1074	Evaluation of antimicrobial susceptibility patterns in Campylobacter spp isolated from dairy cattle and farms managed organically and conventionally in the midwestern and northeastern United States	Lisa W. Halbert et al	2006	AVMA Publications	USA	HIC	NCCLS	fecal material (conventional farm)	Campylobacter	1525	Amoxicillin-clauvanic acid(0.1%), ampicillin (8.6%), Azithromycin(1.3%), Ceftriaxone (1.4%), Chloramphenicol(1.1%), Ciprofloxacin(1.1%), Clindamycin(1.3%), Erythromycin(1.2%), Florfenicol(0.3%), Gentamicin(0.1%), Kanamycin (32.4%), Nalidixic acid(1.9%), Streptomycin(1.6%), Sulfamethoxazole (37.2%), Tetracycline(58.3%)
					USA		NCCLS	fecal material (organic farm)	Campylobacter	450	Amoxicillin-clauvanic acid(0%), ampicillin (7.1%), Azithromycin(1.1%), Ceftriaxone (2.3%), Chloramphenicol(0%), Ciprofloxacin(0.9%), Clindamycin(1.0%), Erythromycin(1.1%), Florfenicol(0%), Gentamicin(0%), Kanamycin (30%), Nalidixic acid(1.3%), Streptomycin(0.6%), Sulfamethoxazole (38.7%), Tetracycline(49.3%)
https://doi.org/10.3390/antibiotics9110834	Antimicrobial Resistance Patterns in Organic and Conventional Dairy Herds in Sweden	Karin Sjöström et al	2020	antibiotics	Sweden	HIC	EUCAST	fecal (conventional)	E.coli	131	Ampicillin (18%), Ciprofloxacin (5%), Nalidixic acid (5%), Gentamicin (0.8%), Streptomycin (40%), Tetracyline (21%), Sulfamethoxazole (34%), Trimethoprim (5%)
					Sweden		EUCAST	fecal (organic)	E.coli	127	Ampicillin (25%), Ciprofloxacin (3%), Nalidixic acid (3%), Gentamicin (0%), Streptomycin (30%), Tetracyline (20%), Sulfamethoxazole (29%), Trimethoprim (7%)
https://doi.org/10.1089/fpd.2021.0101	Prevalence of Antimicrobial Resistant and Extended-Spectrum Beta-Lactamase-producing Escherichia coli in Dairy Cattle Farms in East Tennessee	Benti D. Gelalcha et al.	2022	Foodborne Pathogens and Disease	USA	HIC	CLSI	feces	E.coli	26	Tetracycline (88.5%), Cefotaxime (30.8%), Nalidixic acid (19.2%)
					USA		CLSI	agronomic soil	E.coli	24	Tetracycline (75%), Cefotaxime (12.5%), Nalidixic acid (8.3%)
https://doi.org/10.3389/fvets.2023.1260433	Prevalence and antimicrobial resistance profiles of extended-spectrum beta-lactamase-producing Escherichia coli in East Tennessee dairy farms	Benti D. Gelalcha et al.	2023	Frontiers in Veterinary Science	USA	HIC	CLSI	fecal samples (cows)	E.coli	180	Amoxicillin-clauvanic acid (4.4%), Ampicillin (98.9%), Azthromycin (13.9%), Cefoxitin (6.1%), Ceftriaxone (98.3%), Chloramphenicol (46.1%), Gentamicin (5%), Meropenem (0%), Ciprofloxacin (20%), Nalidixic acid (8.9%), Streptomycin (47.2%), Sulfisoxazole (59.4%), Tetracycline (76.7%), Trimethoprim-sulfamethoxazole (24.4%)
					USA		CLSI	fecal samples (calves)	E.coli	27	Amoxicillin-clauvanic acid (40.7%), Ampicillin (100%), Azithromycin (0%), Cefoxitin (40.7%), Ceftriaxone (96.3%), Chloramphenicol (44.4%), Gentamicin (44.4%), Meropenem (0%), Ciprofloxacin (0%), Nalidixic acid (14.8%), Streptomycin (92.6%), Sulfisoxazole (74.1%), Tetracycline (92.6%), Trimethoprim-sulfamethoxazole (44.4%)
					USA		CLSI	manure	E.coli	14	Amoxicillin-clauvanic acid (0%), Ampicillin (100%), Azithromycin (0%), Cefoxitin (7.1%), Ceftriaxone (100%), Chloramphenicol (50%), Gentamicin (7.1%), Meropenem (0%), Ciprofloxacin (14.3%), Nalidixic acid (0%), Streptomycin (64.3%), Sulfisoxazole (64.3%), Tetracycline (100%), Trimethoprim-sulfamethoxazole (21.4%)
https://doi.org/10.1016/j.prevetmed.2023.105925	Antimicrobial use and its association with the isolation of and antimicrobial resistance in Campylobacter spp. recovered from fecal samples from Canadian dairy herds: A cross-sectional study	Mariana Fonseca et al	2023	Preventive Veterinary Medicine	Canada	HIC	CLSI	fecal (calf)	Campylobacter spp.	44	Ciprofloxacin (22.7%), Nalidixic acid (25.0%), Azithromycin (2.3%), Tetracycline (52.3%)
					Canada		CLSI	fecal (heifer)	Campylobacter spp.	116	Ciprofloxacin (15.5%), Nalidixic acid (14.7%), Azithromycin (0%), Tetracycline (43.1%)
					Canada		CLSI	fecal (cow)	Campylobacter spp.	118	Ciprofloxacin (20.7%), Nalidixic acid (19.8%), Azithromycin (0.9%), Tetracycline (50%)
					Canada		CLSI	manure	Campylobacter spp.	79	Ciprofloxacin (23.7%), Nalidixic acid (22.4%), Azithromycin (0%), Tetracycline (57.9%)
10.7717/peerj.6546	Association between herd management practices and antimicrobial resistance in Salmonella spp. from cull dairy cattle in Central California	Richard Pereira et al	2019	PEERJ	USA	HIC	CLSI	Fecal samples	Salmonella spp.	62	Tetracycline (39%), Ampicillin (18%), Ceftriaxone (10%), Chloramphenicol (9%),Amoxicillin-clauvanic acid (9%), Ceftiofur (10%), Ciprofloxacin (5%), Trimethoprim-Sulfamethoxazole (7%)
https://doi.org/10.3389/fvets.2021.654125	Prevalence of Antimicrobial Resistance and Characteristics of Escherichia coli Isolates From Fecal and Manure Pit Samples on Dairy Farms in the Province of Québec, Canada	Jonathan Massé et al	2021	Frontiers in Veterinary science	Canada		CLSI	fecal samples	E. coli	593	Tetracycline (25.6%), Sulfisoxazole (22.6%), Streptomycin (19.4%), Ampicillin (13.8%), Trimethoprim-sulfamethoxazole (12.3%), Chloramphenicol (10.6%), Spectinomycin (10.3%), Neomycin (8.4%), Cefoxitin (3.2%), Amoxicillin-clavanic acid (3%), Ceftriaxone (3%), Ceftiofur (2.4%), Azithromycin (2.3%)
https://doi.org/10.3390/pathogens13040317	The Transmission of Campylobacter Strains in Dairy Herds in Different Housing Systems	Beata Wysok et al	2024	pathogens	Poland	HIC	EUCAST	fecal samples	Campylobacter spp.	31	Ampicillin (22.6%), Tetracycline (48.4%), Gentamicin (0%), Erythromycin (6.4%), Ciprofloxacin (77.4%)
https://doi.org/10.3390/ani11082328	Antimicrobial Resistance of Escherichia coli in Dairy Calves: A 15-Year Retrospective Analysis and Comparison of Treated and Untreated Animals	Nicoletta Formenti et al	2021	animals	Italy	HIC	CLSI	carcasses, feces, fecal swabs, and intestines	E.coli	2612	Amoxicillin-clauvanic acid (41.3%), Florfenico (49.2%), Gentamicin (59.2%), Enrofloxacin (63.6%), Flumequine (72.10%), Trimethoprim-Sulfamethoxazole (77.7%), Tetracycline (90.7%)
10.3168/jds.2020-19569	Molecular characterization of antimicrobial resistance in Klebsiella pneumoniae isolated from Brazilian dairy herds	Diego Borin Nobrega et al	2021	Journal of Dairy Science	Brazil	UMIC	CLSI	feces	Klebsiella pneumoniae	66	Streptomycin ( 7.6%), Tetracycline (4.5%)
https://doi.org/10.1002/mbo3.1269	Antimicrobial resistance profiles of Escherichia coli and prevalence of extended-spectrum beta-lactamase-producing Enterobacteriaceae in calves from organic and conventional dairy farms in Switzerland	Magdalena Nüesch-Inderbinen et al	2022	Microbiology Open	Switzerland	HIC	CLSI	fresh feces	E. coli	71	Ampicillin (48%), Streptomycin (46%), Tetracycline (45%), Kanamycin (32%), Chlorampheicol (27%).
https://doi.org/10.3390/ani12141853	Antimicrobial Resistance Pattern of Escherichia coli Isolates from Small Scale Dairy Cattle in Dar es Salaam, Tanzania	Rogers R. Azabo et al	2022	animals	Tanzania	LMIC	CLSI	rectal swabs	E.coli	121	Nalidixic acid (33.1%), Tetracycline (50.4%), Gentamicin (10.7%), Ciprofloxacin (24%), Ampicillin (96.7%), Trimethoprim-Sulfamethoxazole (42.1%), Chloramphenicol (19%), Cefotaxime (95%)
https://doi.org/10.4315/0362-028X.JFP-14-476	Prevalence and Antimicrobial Resistance of Salmonella and Escherichia coli from Australian Cattle Populations at Slaughter	Robert S. Barlow et al	2015	Journal of Food Protection	Australia	HIC	EUCAST	fecal sample (beef)	Salmonella	106	Streptomycin (7.55), Trimethoprim-Sulfamethoxazole (7.5%), Ampicillin (7.5%), Tetracycline (6.6%)
					Australia		EUCAST	fecal sample (beef)	E.coli	469	Gentamicin (0%), Kanamycin (0%), Streptomycin (1.1%), Amoxicillin-clauvanic acid (0%), Cefazolin (0.2%), Ceftiofur (0%), Trimethoprim-sulfamethoxazole (0.2%), Ampicillin (0%), Tetracycline (7.7%)
					Australia		EUCAST	fecal sample (dairy)	E.coli	155	Gentamicin (0%), Kanamycin (0%), Streptomycin (1.9%), Amoxicillin-clauvanic acid (0%), Cefazolin (0%), Ceftiofur (0%), Trimethoprim-sulfamethoxazole (1.2%), Ampicillin (2.6%), Tetracycline (2.6%)
					Australia		EUCAST	fecal sample (veal)	E.coli	176	Gentamycin (0.6%), Kanamycin (1.1%), Streptomycin (4%), Amoxicillin-clauvanic acid (1.1%), Cefazolin (1.7%), Ceftiofur (0.6%), Trimethoprim-sulfamethoxazole (2.3%), Ampicillin (4.5%), Tetracycline (4.5%)
https://doi.org/10.1371/journal.pone.0177728	Antimicrobial resistance status of Enterococcus from Australian cattle populations at slaughter	Robert S. Barlow et al	2017	PLOS ONE	Australia	HIC	CLSI	faecal samples	E. faecalis	96	Kanamycin (1%), Streptomycin (1%), Tigecycline (2.1%), Lincomycin (85.4%), Daptomycin (9.45%), Erythromycin (10.45), Flavomycin (80.2%), Tetracycline (7.3%)
					Australia		CLSI		E. faecium	120	Tigecycline (2.5%), Lincomycin (94.2%), Daptomycin (2.55), Erythromycin (8.3%), Tetracycline (11.7%)
https://doi.org/10.3390/antibiotics12010037	High Occurrence of Multidrug-Resistant Escherichia coli Strains in Bovine Fecal Samples from Healthy Cows Serves as Rich Reservoir for AMR Transmission	Amna Jalil et al	2023	antibiotics-BASEL	Pakistan	LMIC	CLSI	fecal samples	E.coli	200	Erythromycin (100%), Tetracycline (62%), Doxycycline (45%), Amoxicillin (54%), Ampicillin (49%), Trimethoprim-sulfamethoxazole (59%), Levofloxacin (19%), Ciprofloxacin (19%), Ofloxacin (18%), Norfloxacin (16%), Cefoxitin (11%), Ceftazidime (14%), Cefotaxime (16%), Cefepime (45%), Chloramphenicol (23%), Colistin (26%)
https://doi.org/10.3390/microorganisms8050747	Antimicrobial Resistance Traits of Escherichia coli Isolated from Dairy Manure and Freshwater Ecosystems Are Similar to One Another but Differ from Associated Clinical Isolates	Rachelle E. Beattie et al	2020	microorganisms	USA	HIC	CLSI	manure	E.coli	65	Cefazolin (8%), Cefoxitin (2%), Cefepime (2%), Ampicillin (10%), Aztreonam (5%), Ciprofloxaci (2%), Ampicillin-sulbactum (8%), Trimethoprim-sulfamethoxazole (2%), Levofloxacin (2%)
https://doi.org/10.1128/AEM.00742-20	Prevalence of Cefotaxime-Resistant Escherichia coli Isolates from Healthy Cattle and Sheep in Northern Spain: Phenotypic and Genome-Based Characterization of Antimicrobial Susceptibility	Maitane Tello et al	2020	mSphere	Spain	HIC	CLSI	Beef cattle (fecal samples)	E.coli	30	Ampicillin (100%), Temocillin (3.3%), Cefoxitin (10%), Cefotaxime (100%), Ceftazidime (96.7%), Cefepime (100%), Ertapenem (3.3%), Gentamicin (20%), Azithromycin (0%), Tetracycline (70%), Nalidixic acid (33.3%), Ciprofloxacin (53.3%), Chloramphenicol (20%), Sulfamethoxazole (50%), Trimethoprim (30%)
					Spain		CLSI	Dairy cattle (fecal samples)	E.coli	81	Ampicillin (100%), Temocillin (1.2%), Cefoxitin (27.2%), Cefotaxime (100%), Ceftazidime (82.7%), Cefepime (96.3%), Ertapenem (0%), Gentamicin (24.7%), Azithromycin (7.4%), Tetracycline (72.8%), Nalidixic acid (39.5%), Ciprofloxacin (42%), Chloramphenicol (29.6%), Sulfamethoxazole (76.5%), Trimethoprim (60.5%)
10.3389/fmicb.2023.1086203	Prevalence of antimicrobial resistance in fecal Escherichia coli and Enterococcus spp. isolates from beef cow-calf operations in northern California and associations with farm practices	Celeste Morris et al	2023	Frontiers in Microbiology	USA	HIC	CLSI	fecal sample	E.coli	244	Florfenicol (19.3%%), Tetracycline (13.1%), Trimethoprim-sulfamethoxazole (4.9%)
					USA		CLSI		Enterococcus spp.	238	Ampicillin (0.4%), Penicillin (1.7%), Tetracycline (12.6%)
https://doi.org/10.3390/pathogens8030098	Occurrence of Campylobacter jejuni and Campylobacter coli in Cattle and Sheep in Northern Spain and Changes in Antimicrobial Resistance in Two Studies 10-years Apart	Medelin Ocejo et al	2019	pathogens	Spain	HIC	EUCAST	fecal sample (beef)	Campylobacter jejuni	109	Gentamicin ( 0%), Streptomycin (4.8%), Erythromycin (0%), Nalidixic acid (61.9%), Ciprofloxacin (61.9%), Tetracycline (42.9%)
					Spain		EUCAST	fecal sample (beef)	Campylobacter coli	34	Gentamicin ( 0%), Streptomycin (60%), Erythromycin (0%), Nalidixic acid (80%), Ciprofloxacin (80%), Tetracycline (80%)
					Spain		EUCAST	fecal sample (Dairy)	Campylobacter jejuni	109	Gentamicin ( 0%), Streptomycin (2.7%), Erythromycin (0%), Nalidixic acid (67.6%), Ciprofloxacin (67.6%), Tetracycline (43.2%)
					Spain		EUCAST	fecal sample (Dairy)	Campylobacter coli	34	Gentamicin (44.4%), Streptomycin (88.9%), Erythromycin (33.3%), Nalidixic acid (77.8%), Ciprofloxacin (77.8%), Tetracycline (88.9%)
https://doi.org/10.3168/jds.2017-13665	Major diseases, extensive misuse, and high antimicrobial resistance of Escherichia coli in large- and small-scale dairy cattle farms in Jordan	Mohammad M. Obaidat et al	2017	Journal of Dairy Science	Jordan	LMIC	CLSI	fecal sample	E.coli	520	Streptomycin (47.5%), Tetracycline (45.4%), Ampicillin (34.2%), Cefalothin (26%), Amoxicillin-clauvanic acid (18.7%), Sulfamethoxazole-trimethoprim (15.4%), Nalidixic acid (12.1%), Chloramphenicol (9%), Kanamycin (8.6%), Gentamicin (4%), Ciprofloxacin (3.8%), Ceftriaxone (2.1%)
https://doi.org/10.2134/jeq2018.04.0139	Antimicrobial-Resistant E. coli from Surface Waters in Southwest Ontario Dairy Farms	Gurleen Taggar et al	2018	Journal of Environmental Quality	Canada	HIC	CLSI	suntreated surface water	E.coli	234	Sulfisoxazole (16%), Tetracycline (12%), Ampicillin (9%), Streptomycin (5.5%), Ceftiofur (4%), Ceftriaxone (4%), Trimethoprim-sulfamethoxazole (4%), Amoxicillin-clauvanic acid (3%), Cefoxitin (3%), AMC (1%), Chloramphenicol (1%), Cefoxitin (4%)
https://doi.org/10.3390/antibiotics8010023	Prevalence of Antibiotic Resistance Genes in Multidrug-Resistant Enterobacteriaceae on Portuguese Livestock Manure	Paula Amador et al	2019	antibiotics	Portugal	HIC	CLSI	manure	Enterobacteriaceae	71	Amoxicillin-clavanic acid (78%), Cefoxitin (18%), Cefotaxime (5%), Ceftazidime (2%), Cefpirome (5%), Aztreonam (3%), Meropenem (1%), Chloramphenicol (70%), Ciprofloxacin (8%), Gentamicin (12%), Trimethoprim-sulfamethoxazole (60%), Tetracycline (75%)
https://doi.org/10.3168/jds.2023-23574	Antimicrobial resistance of Escherichia coli from dairy farms participating in an antimicrobial stewardship educational program for farm employees	Adriana Garzan et al	2024	Journal of Dairy Science	USA	HIC	CLSI	fresh feces	E.coli	504	Cefoxitin (40%), Streptomycin (30%), Ceftriaxone (30%), Ceftiofur (25%), Amoxicillin-clauvanic acid (25%), Ampicillin (25%), Chloramphenicol (25%), Nalidixic acid (5%), Tetracycline (30%)
https://doi.org/10.3390/antibiotics12121662	Serovars, Virulence and Antimicrobial Resistance Genes of Non-Typhoidal Salmonella Strains from Dairy Systems in Mexico	Stephany Barrera et al	2023	antibiotics	Mexico	UMIC	CLSI	fecal	Salmonella enterica	57	Ampicillin (10%), Gentamicin (10%), Ciprofloxacin (20%), Levofloxacin (70%), Amikacin (15%),
https://doi.org/10.3390/ijerph9030746	Geographical Variation in Antibiotic-Resistant Escherichia coli Isolates from Stool, Cow-Dung and Drinking Water	Krushna Chandra Sahoo et al	2012	International Journal of Environmental Research and Public Health	India	LMIC	CLSI	cow dung	E.coli	268	Tetracycline (43%), Ampicillin-sulbactuem (39.6%), Cefuroxime (51%), Cefotaxime (45%), Cefixime (50.4%), Cotrimaxazole (39.5%), Amikacin (41%), Ciprofloxacin (28.4%), Norfloxacin (42.5%), Nalidixic acid (47%)
https://doi.org/10.3168/jds.2023-23937	Frequency of isolation and phenotypic antimicrobial resistance of fecal Salmonella enterica recovered from dairy cattle in Canada	Mariana Fonseca et al	2024	Journal of Dairy Science	Canada	HIC	CLSI	fecal samples	Salmonella enterica	113	Tetracycline (17%), Sulfisoxazole (13%), Streptomycin (12%),Trimethoprim-sulfamethoxazole (2%), Nalidixic acid (1%), Ampicillin (4%), Chloramphenicol (2%),
https://doi.org/10.3168/jds.S0022-0302(06)72271-8	Antimicrobial Susceptibility of Salmonella from Organic and Conventional Dairy Farms	K. A. Ray et al	2006	Journal of Dairy Science	USA	HIC	CLSI	fecal and environmental samples		95	Amoxicillin-clauvanic acid(31.6%), Ampicillin (31.6%), Ceftiofur (13.7%), Ceftriaxone (0%), Cephalothin (35.8%), Chloramphenicol (17.9%), Ciprofloxacin (0%), Gentamicin (8.4%), Kanamycin (20%), Nalidixic acid (2.1%), Streptomycin (24.2%), Sulfamethoxazole (25.3%), Tetracycline (37.9%), Trimethoprim-sulfamethoxazole (2.1%)
https://doi.org/10.3389/fmicb.2017.02254	Prevalence and Antibiotic Resistance against Tetracycline in Campylobacter jejuni and C. coli in Cattle and Beef Meat from Selangor, Malaysia	Jayasekara M. K. J. K. Premarathne et al	2017	Frontiers in Microbiology	Malaysia	UMIC	CLSI	fecal samples	Campylobacter spp.	21	Gentamicin (15.4%), Streptomycin (23.1%), Erythromycin (30.8%), Ciprofloxacin (15.4%), Enrofloxacin (38.5%), Nalidixic acid (53.8%), Norfloxacin (30.8%), Tetracycline (76.9%), Chloramphenicol (7.6%), Ampicillin (69.2%), Cephalothin (15.4%)
10.1089/fpd.2018.2523	Prevalence and Antimicrobial Resistance of Escherichia coli, Enterococcus spp. and the Major Foodborne Pathogens in Calves in Latvia	Margarita Terentjeva et al	2018	Foodborne Pathogens and Disease	Latvia	HIC	CLSI	rectal swab samples	E.coli	110	Sulfamethoxazole (51.8%), Trimethoprim (27.3%), Ciprofloxacin (18.2%), Tetracycline (48.2%), Nalidixic acid (18.2%), Cefotaxime (21.8%), Chloramphenicol (10.9%), Ceftazidime (21.8%), Ampicillin (50.9%), Gentamicin (5.5%)
					Latvia				ESBL/AmpC-producing E. coli	20	Cefoxitin (30%), Ceftazidime (100%), Cefipime (75%), Cefotaxime (100%)
					Latvia				Campylobacter jejuni	23	Ciprofloxacin (56.5%), Tetracycline (60.9%), Gentamicin (8.7%), Nalidixic acid (60.9%), Streptomycin (17.4%)
					Latvia				Campylobacter coli	5	Ciprofloxacin (100%), Tetracycline (100%), Gentamicin (20%), Nalidixic acid (100%), Streptomycin (100%)
https://doi.org/10.4315/0362-028X-68.4.696	Salmonella in Dairy Operations in the United States: Prevalence and Antimicrobial Drug Susceptibility	D. M. Blau et al	2005	Journal of Food Production	USA	HIC	CLSI	fecal samples	Salmonella spp.	294	Amoxicillin-clauvanic acid (4.8%), Ampicillin (4.4%), Cefoxitin (3.7%), Ceftiofur (4.4%), Cephalothin (4.8%), Chloramphenicol (4.4%), Streptomycin (9.5%), Sulfamethoxazole (3.7%), Tetracycline (11.9%), Gentamicin (0.7%), Kanamycin (0.7%)
https://doi.org/10.1186/s12866-016-0638-2	Fecal prevalence, serotype distribution and antimicrobial resistance of Salmonellae in dairy cattle in central Ethiopia	Tadesse Eguale et al	2016	BMC Microbiology	Ethiopia		CLSI	fecal samples	Salmonella spp.	30	Streptomycin (86.7%), Nitrofurantoin (63.3%), Sulfisoxazole (60%), Tetracycline (53.3%)
https://doi.org/10.1371/journal.pone.0242390	Antibiotic resistance among Escherichia coli and Salmonella isolated from dairy cattle feces in Texas	Rosine Manishimwe et al	2021	PLOS ONE	USA	HIC	CLSI	fecal samples	E.coli	85	Amoxicillin-clauvanic acid (1.2%), Ampicillin (3.5%), Azithromycin (1.2%), Chloramphenicol (4.7%), Nalidixic acid (1.2%), Streptomycin (7.1%), Tetracycline (8.2%)
https://doi.org/10.1111/j.1365-2672.2005.02773.x	Geographical variation in antibiotic resistance profiles of Escherichia coli isolated from swine, poultry, beef and dairy cattle farm water retention ponds in Florida	S. Parveen et al	2006	Journal of Applied Microbiology	USA	HIC	CLSI	retention pond waterwater (dairy)	E.coli	595	Ampicillin (43%), Amoxicillin (24%), Chlortetracycline (31%), Erythromycin (10%), oxytetracycline (30%), Penicillin-G (33%), Streptomycin (31%), Sulfathiazole (6%), tetracycline (26%)
					USA		CLSI	manure and retention pond water (beef)		512	Ampicillin (37%), Amoxicillin (17%), Chlortetracycline (33%), Erythromycin (11%), oxytetracycline (22%), Penicillin-G (59%), Streptomycin (8%), Sulfathiazole (14%), Tetracycline (20%)
https://doi.org/10.1016/j.jfp.2024.100257	Diarrheagenic Escherichia coli with Multidrug Resistance in Cattle from Mexico	Yaraymi Ortiz et al	2024	Journal of Food Protection	Mexico	UMIC	CLSI	fecal sample (dairy cattle)	E.coli	16	Ceftriaxone (100%), Cefazolin (100%), Penicillin (100%), Cephalothin (100%), Cefuroxime (100%), Cefepime (50%), cefoxitin (6%), Amoxicillin-clauvanic acid (19%), Chloramphenicol (75%), Streptomycin (56%), Gentamicin (50%), Colistin (6%)
					Mexico		CLSI	fecal sample (beef cattle)	E.coli	21	Ceftriaxone (86%), Cefazolin (86%), Penicillin (86%), Cephalothin (86%), Cefuroxime (86%), Cefepime (10%), cefoxitin (14%), Amoxicillin-clauvanic acid (10%), Chloramphenicol (76%), Streptomycin (67%), Gentamicin (67%), Tobramycin (33%), Nitrofurantoin (11%), Colistin (14%)
https://doi.org/10.1016/j.foodres.2011.04.013	Genetic characterization of antimicrobial resistance in Salmonella enterica serovars isolated from dairy cattle in Wisconsin	Roberto Marrero-Ortiz et al	2012	Food Research International	USA	HIC	CLSI	fecal samples	E.coli	45	Streptomycin (44%), Tetracycline (42%), Sulfisoxazole (40%), Chloramphenicol (35%), Ampicillin (33%), Cefoxitin (33%), Amoxicillin-clavulanic acid (33%), Ceftiofur (18%),Kanamycin (18%)
https://doi.org/10.1016/j.prevetmed.2023.105856	Prevalence and antimicrobial resistance of Salmonella and ESBL E. coli isolated from dairy cattle in Henan Province, China	Jie Wang et al	2023	Preventive Veterinary Medicine	China	UMIC	CLSI	fecal samples	Salmonella	8	Tetracycline (755), Florfenicol (75%), Gentamicin (37.55), ceftiofur (25%), Ampicillin (62.55), Enrofloxacin (25%), trimethoprim (62.5%)
https://doi.org/10.1007/s11250-019-01820-6	High level of multidrug-resistant Escherichia coli in young dairy calves in southern Vietnam	Bui Phan Thu Hang et al	2019	Tropical Animal Health and Production	Vietnam	LMIC	CLSI	fecal samples	E.coli	144	Ampicillin(48.6%), Cefotaxime (4.8%), Chloramphenicol (34%), Ciprofloxacin (40.3%), Florfenicol (25%), Gentamicin (9.8%), Kanamycin (9.7%), nalidixic acid (20.8%), Streptomycin (34.7%), Sulfamethoxazole (49.3%), tetracycline (57.6%), Trimethoprim (43.8%)
https://doi.org/10.1128/AEM.02770-05	Molecular Epidemiology of Ceftiofur-Resistant Escherichia coli Isolates from Dairy Calves	Sarah C. Donaldson et al	2006	mSphere	USA	HIC	CLSI	fecal samples	E.coli	122	Ampicillin (100%), Ceftiofur (100%), Chloramphenicol (94%), Florfenicol (93%), Gentamicin (89%), Spectinomycin (72%), Tetracycline (98%), Ticarcillin (99%), Ticarcillin-clavulanic acid (99%)
https://doi.org/10.1139/W07-084	Characteristics and frequency of detection of fecal Listeria monocytogenes shed by livestock, wildlife, and humans	Emilie Lyautey et al	2007	Canadian Journal of Microbiology	Canada	HIC	CA-FSM	fecal samples (dairy)	Listeria monocytogenes	44	Amoxicillin (100%), Cephalosporin C (100%), Chloramphenicol (100%), Ciprofloxacin (23%), Erythromycin (18%), Gentamicin (32%), Kanamycin (32%), Lincomycin (57%), Nalidixic acid (100%), Penicillin-G (7%), Rifampicin (27%), Steptomycin (61%), Tetracycline (5%)
https://doi.org/10.1016/j.cimid.2019.101367	Antibiogram, virulotyping and genetic diversity of Escherichia coli and Salmonella serovars isolated from diarrheic calves and calf handlers	rasha Gharieb et al	2019	Comparative Immunology, Microbiology and Infectious Diseases	Egypt	LMIC	CLSI	fecal +handlers	E.coli	20	Ampicillin (75%), Ampicillin-sulbactum (40%), Cefazolin (35%), Ceftriaxone (20%), Cefepime (20%), Aztreonam (10%), Ertapenem (5%), Imipenem (25%), Meropenem (25%), Amikacin (10%), Tobramycin (5%), Gentamicin (25%), Ciprofloxacin (5%), Moxifloxacin (15%), Trimethoprim-sulfamethoxazole (45%), Nitrofurantoin (16%)
					Egypt				Salmonella	16	Ampicillin (37.5%), Ampicillin-sulbactum (12.5%), Cefazolin (68.75%), Amikacin (100%), Tobramycin (87.5%), Gentamicin (93.75%), Moxifloxacin (18.75%), Trimethoprim-sulfamethoxazole (18.75%), Nitrofurantoin (56.25%)
https://doi.org/10.1128/AEM.00204-13	Prevalence of Extended-Spectrum β-Lactamase-Producing Escherichia coli on Bavarian Dairy and Beef Cattle Farms	A. Schmid et al	2013	Applied and Environmental Microbiology	Germany	HIC	EUCAST	fecal		170	Ampicillin (100%), Cefazolin (100%), Cefuroxime (100%), Cephalexin (99.45), Cefotaxime (95.3%), Ceftazidime (32.4%), Aztreonam (84.1%), Nitrofurantoin (3.5%), gentamicin (51.2%), Tobramycin (57.1%), Ciprofloxacin (58.8%), Trimethoprim-sulfamethoxazole (71.8%), Piperacillin-tazobactam (14.1%), Amoxicillin-clauvanic acid (52.95), Fosfomycin (0.6%)
https://doi.org/10.1016/j.rvsc.2022.01.010	Antibiotic consumption is a major driver of antibiotic resistance in calves raised on Italian cow-calf beef farms	L. Ferroni et al	2022	Research in Veterinary Sience	Italy	HIC	EUCAST	fecal+boot swabs	E.coli	170	Chloramphenicol (9.4%), Gentamicin (11.8%), Cefotaxime and Ceftazidime (2.8%), Nalidixic acid (9%), Ciprofloxacin (16.5%), Penicillins (15.6%), Sulfonamides (20.6%), Trimethoprim-sulfamethoxazole (10.8%), Tetracycline (23.6%)
https://doi.org/10.1371/journal.pone.0025778	Genotypic and Phenotypic Properties of Cattle-Associated Campylobacter and Their Implications to Public Health in the USA	Yasser M. Sanad et al	2011	PLOS ONE	USA	HIC	CLSI	fecal samples	C. jejuni	66	Clindamycin(31.8%), Azithromycin (27.3%), Ciprofloxacin (23.7%), Erythromycin (12.1%), Gentamicin (25.85), Tetracycline (72.7%), Florfenicol(10.6%), Nalidixic acid (27.3%), Telithromycin (30.3%)
					USA				C. coli	63	Clindamycin(47.6%), Azithromycin (33.3%), Ciprofloxacin (49.2%), Erythromycin (31.7%), Gentamicin (33.3%), Tetracycline (50.8%), Florfenicol(25.4%), Nalidixic acid (58.7%), Telithromycin (66.7%)
https://journals.tubitak.gov.tr/veterinary/vol31/iss4/3	Verotoxin Production in Strains of Escherichia coli Isolated from Cattle and Sheep, and Their Resistance to Antibiotics	Altan aksoy et al	2007	Turkish Journal of Veterinary & Animal Sciences	Turkiye	UMIC	NCCLS	fecal samples	E.coli	180	Ampicillin(13.9%), Amoxicillin (5.6%), Tetracycline (53.3%), Streptomycin (28.3%), Trimethoprim-sulfamethoxazole (55), Ciprofloxacin (5.6%), Gentamicin (6.7%)
https://doi.org/10.3389/fvets.2022.738904	Prevalence of Multidrug-Resistant CTX-M Extended Spectrum Beta-Lactamase-Producing Escherichia coli From Different Bovine Faeces in China	Xiaojuan Wei et al	2022	Frontiers in Veterinary science	China	UMIC	CLSI	fecal samples (dairy)	E.coli	48	Aztreonam (100.0%), Ceftazidime (97.9%), Cefotaxime (95.8%), Cefmetazole (91.7%), Ampicillin (89.6%), Cefuroxime (89.6%), Cefepime (81.3%), Ciprofloxacin (43.8%), Kanamycin (33.3%), Gentamicin (33.3%), Tetracycline (27.1%), Colistin (4.2%)
					China			fecal samples (beef)	E.coli	60	Aztreonam (100.0%), Cefotaxime (98.3%), Cefmetazole (98.3%), Ampicillin (93.3%), Ceftazidime (93.3%), Cefepime (91.7%), Cefuroxime (88.3%),Tetracycline (80.0%), Ciprofloxacin (68.3%), Gentamicin(45.0%), Kanamycin(36.7%), and Colistin (13.3%)
https://doi.org/10.1007/s11259-023-10141-x	Multidrug-resistant Shiga toxin-producing Escherichia coli and hybrid pathogenic strains of bovine origin	João Pedro Rueda Furlan et al	2023	veterinary Research communications	Brazil	UMIC	CLSI	fecal samples	E.coli	40	Ampicillin (20%), Amoxicillin-clauvanic acid (5%), Cefazoline (20%), Cefuroxime (20%), Cefaclor (20%), Cefoxitin (5%), Streptomycin (17.55), trimethoprim-sulfamethoxazole (12.55), tetracycline (5%), Doxycycline (5%), Nalidixic acid (2.5%), Ciprofloxacin (2.55), levofloxacin (2.5%), Colistin (2.5%)
https://doi.org/10.33988/auvfd.640990	Determination of virulence factors and antimicrobial resistance of E. coli isolated from calf diarrhea, part of eastern Turkey	Seyda Cengiz et al	2020		Turkiye	UMIC	CLSI	rectal swab	E.coli	133	Ampicillin-sulbactum (11.3%), Cefoperazone (8.3%), Ceftiofur (7.5%), Cefuroxime (9%), Chloramphenicol (56.4%), Ciprofloxacin (49.6%), Enrofloxacin (5.6%), Erythromycin (58.6%), Gentamicin (30.1%), marbofloxacin (49.6%), Neomycin (60.9%), Ofloxacin (57.9%), Oxytetracycline (78.9%)
https://doi.org/10.1089/fpd.2018.2528	Phenotypic and Genotypic Characterization of Escherichia coli and Salmonella enterica from Dairy Cattle Farms in the Wakiso District, Uganda:A Cross-Sectional Study	Takiyah A. Ball et al	2018	Foodborne Pathogens and Disease	Uganda	LIC	CLSI	fecal droppings	E.coli	385	Tetracycline (17%), Sulfisoxazole (17%), Streptomycin(13%), Trimethoprim-sulfamethoxazole (9%), Ampicillin(7%), Chloramphenicol (3%)

### Sheet: ARGs
doi	Tittle	Author	Year	Journal	Country	Sample_type	Category	sul1	sul2	sul3	intI1	ermF	ermB	ermC	tetX	tetW
https://doi.org/10.1016/j.scitotenv.2021.147489	Distribution of antimicrobial resistance across the overall environment of dairy farms – A case study	Xueping Guo et al	2021	Science of Total Environment	USA	Cow feces-3	dung									0.00524807
						Compost-4	manure	0.00144544	0.00275423		0.00144544	0.01	0.000112202		0.00144544	0.01
						Bedded pack-5	manure	0.000776247	0.00040738	5.88844e-05	0.00040738	0.00524807	0.00040738		0.00040738	0.0190546
						Stagnant lagoon-6	ww	0.00144544	0.000776247		0.00144544	0.000213796			0.000213796	0.00144544
						Agitated lagoon-7	ww	5.88844e-05				0.00275423	8.70964e-06		0.000213796
10.7717/peerj.12408	Quantification of antibiotic resistance genes and mobile genetic in dairy manure	Yi Wang et al	2021	Zoological Science	USA	flushed manure	manure		0.00011278	0.0001	1.99526e-05	1.58489e-06				0.000158489
						fresh pile	dung		0.000482519	0.0001	0.0001	1e-05				1.58489e-05
						compost pile	manure		0.597294	0.0001	3.16228e-05	1.58489e-07				1e-05
						primary lagoon	ww		0.000132088	0.0001	1.58489e-05	6.30957e-06				0.0001
https://doi.org/10.1093/femsec/fiy010	Occurrence and abundance of antibiotic resistance genes in agricultural soil receiving dairy manure	Chad W McKinney et al	2018	FEMS Microbial Ecology	USA	secondary lagoon	ww		6.332e-05	0.0001	1.99526e-05	1.25893e-06				1.58489e-05
						soil receiving 17.2 Mg manure/ ha/ yr	soil	0.001			0.0001				0.000158489	0.001
						soil receiving 34.5 Mg manure/ ha/ yr	soil	0.00251189			0.000316228				0.000316228	0.00158489
						soil receiving 52.0 Mg manure/ ha/ yr	soil	0.00398107			0.001				0.00158489	0.00199526
https://doi.org/10.1093/femsec/fiz071	Survey of selected antibiotic resistance genes in agricultural and non-agricultural soils in south-central Idaho	Robert S. Dungan et al	2019	FEMS Microbial Ecology	USA	agricultural soil	soil	160000			84000		110000		75000
https://doi.org/10.1093/jas/skab144	Antibiotic resistance, antimicrobial residues, and bacterial community diversity in pasture-raised poultry, swine, and beef cattle manures		2021	Journal of Animal Science	USA	beef cattle manure (gene copies/gm))	manure	1900
https://doi.org/10.1371/journal.pone.0254836	Degradation of antibiotic resistance genes and mobile gene elements in dairy manure anerobic digestion	Yi Wang et al	2021	PLOS ONE	USA	Fresh Manure	manure				3.16228e-06					1e-05
https://doi.org/10.1021/es9038165	tet and sul Antibiotic Resistance Genes in Livestock Lagoons of Various Operation Type, Configuration, and Antibiotic Occurrence	Chad W. Mckinney et al	2010	Env. Sci Tech.	USA	lagoon settled solids	manure	0.00772076	0.0633098							0.0107195
https://doi.org/10.1016/j.scitotenv.2013.06.016	Occurrence of antimicrobials and antimicrobial resistance genes in beef cattle storage ponds and swine treatment lagoons	Yuping Zhang et al	2013	Science of Total Environment	USA	pond-ww	ww	0.01	0.1						0.0001
						pond-settled solid	manure	0.001	0.01						1e-05
https://doi.org/10.1128/mbio.01017-13	Diverse Antibiotic Resistance Genes in Dairy Cow Manure		2014	mSphere	USA	Barn manure	manure									1e-14
https://doi.org/10.3390/w16111575	Identification and Distribution of Antibiotic Resistance Genes and Antibiotic Resistance Bacteria in the Feces Treatment Process: A Case Study in a Dairy Farm, China		2024	Water	China	Wastewater	wastewater	2.00647				1.5966				1.8014
https://doi.org/10.1016/j.ecoenv.2021.112538	Tracking antibiotic resistance genes (ARGs) during earthworm conversion of cow dung in northern China	Xueli Tian et al	2021	Ecotoxicology and Environmental Safety	China	cow dung	dung	0.00630957	0.00630957				0.0001	3.98107e-05	0.0158489	0.001
https://doi.org/10.1016/j.scitotenv.2018.04.020	Tracking antibiotic resistance genes in soil irrigated with dairy wastewater	Robert S. Dungan et al	2018	STOTEN	USA	dairy wastewater	wastewater	0.0125893			0.0158489		0.00316228		0.000501187
						soil	soil	0.000325			0.00017		0.000135
https://doi.org/10.1016/j.envint.2022.107157	Prevalent and highly mobile antibiotic resistance genes in commercial organic fertilizers	Wan-Ying Xie et al	2022	Env. Int.	China	manure composts	manure	0.01	0.01		0.01		0.01		0.001	0.0001
https://doi.org/10.1016/j.envpol.2023.121831	Distribution and transmission of β-lactamase resistance genes in meal-to-milk chain on dairy farm	Zheng Qi et al	2023	Env. Pollution	China	manure	manure		0.000794328						0.1
						soil	soil		0.01						0.01
https://doi.org/10.1007/s11356-024-32290-5	Occurrence and dissemination of antibiotic resistance genes in the Yellow River basin: focused on family farms	Shimei Zheng et al	2023	ESPR	China	feces	dung	0.001	0.00158489				0.000316228	6.30957e-05	0.001	0.01
https://doi.org/10.1128/AEM.02980-20	On-Farm Anaerobic Digestion of Dairy Manure Reduces the Abundance of Antibiotic Resistance-Associated Gene Targets and the Potential for Plasmid Transfer	Tam T. Tran et al	2021	mSphere	Canada	raw manure	manure	0.8125			0.875	0.76	0.6875
						digested manure	manure	0.75			0.812	0.88	0.7
https://doi.org/10.1016/j.scitotenv.2020.143404	Microbial community composition and antimicrobial resistance in agricultural soils fertilized with livestock manure from conventional farming in Northern Italy	Andrea Laconi et al	2021	Science of Total Environment	Italy	cattle manure	manure						1e-16
https://doi.org/10.1002/ldr.2964	Antibiotics and microbial resistance in Brazilian soils under manure application	Marilia Camotti Bastos et al	2018	Land Degradation and Development	Brazil	manure amended soil	soil	7.26533e-06
https://doi.org/10.1016/j.envpol.2018.02.024	Occurrence and transformation of veterinary antibiotics and antibiotic resistance genes in dairy manure treated by advanced anaerobic digestion and conventional treatment methods	Joshua S. Wallace	2018	Env. Pollution	USA	raw manure	manure	0.81	0.8							0.88
https://doi.org/10.1080/10934529.2021.1965416	Degradation of antimicrobial resistance genes within stockpiled beef cattle feedlot manure	Shanwei Xu et al	2021	Journal of Environmental Science and Health, Part A	Canada	fresh manure	manure	3.16228e+08	1.58489e+08			3.16228e+07	10000000			6.30957e+07
https://doi.org/10.1021/acs.est.7b00551	Influence of Manure Application on the Environmental Resistome under Finnish Agricultural Practice with Restricted Antibiotic Use	Johanna Muurinen wt al	2017	Env. Sci Tech.	Finland	fresh manure	manure	0.00013	0.00013		0.00031	8.1e-06	0.00013		2e-05	0.0049
https://doi.org/10.1139/W10-060	Presence of antibiotic-resistant commensal bacteria in samples from agricultural, city, and national park environments evaluated by standard culture and real-time PCR methods	Hua Yang et al	2010	Canadian Journal of Microbiology	USA	fecal samples	dung									7.94328e+07
https://doi.org/10.1016/j.apsoil.2017.10.007	Long-term manure application increased the levels of antibiotics and antibiotic resistance genes in a greenhouse soil	Junjian Li et al	2017		China	dairy manure amended soil	soil	4.5e-08	7e-08						4e-07	1.9e-07
https://doi.org/10.1016/j.biortech.2021.124988	In situ analysis of antibiotic resistance genes in anaerobically digested dairy manure and its subsequent disposal facilities	Yi Lu et al	2021	Bioresource Technology	China	dairy manure	manure		0.02							0.025
https://doi.org/10.1016/j.envpol.2015.07.022	Positive relationship detected between soil bioaccessible organic pollutants and antibiotic resistance genes at dairy farms in Nanjing, Eastern China	Mingming Sun et al	2015	Environmental pollution	China	farm soil	soil	0.00045555	0.00045555		0.006095		2.787e-05
